# The role of M1 to M2 macrophage polarization in the etiology of idiopathic gastroparesis: GWAS perspective

**DOI:** 10.1101/2022.06.22.22276605

**Authors:** Sandra P. Smieszek, Jesse L. Carlin, Changfu Xiao, Christos M. Polymeropoulos, Gunther Birznieks, Mihael H. Polymeropoulos

## Abstract

Gastroparesis is a serious medical condition characterized by delayed gastric emptying and symptoms of nausea, vomiting, bloating, fullness after meals, and abdominal pain. An innate immune dysregulation and injury to the interstitial cells of Cajal and other components of the enteric nervous system are likely central to the pathogenesis of gastroparesis. Thus far, little is known about the underlying genetic risk factors for gastroparesis. To ascertain these genetic risk factors for gastroparesis we conducted the first large whole-genome sequencing genome-wide association study (GWAS) analysis of gastroparesis patients.

The GWAS focused on idiopathic and diabetic gastroparesis cases as compared to matched controls as well as compared idiopathic versus diabetic cases. Amongst the top variants, we report a novel genetic risk variant for idiopathic gastroparesis - genetic association of the *Solute Carrier Family 15 (SLC15)* locus. This signal is driven by multiple variants with top missense variant SLC15A4:NM145648:exon2:c.T716C:p.V239A, rs33990080. SLC15A4 was shown to mediate M1-prone metabolic shifts in macrophages and guards immune cells from metabolic stress. The risk variant carriers have a significantly higher nausea score at baseline. We also delineated a number of statistically significant loci including novel ones as well as previously known loci such as *HLA-DQB1* - rs9273363, variant associated with Type 1 diabetes..

The GWAS picture that is emerging implicates the role of the machinery of M1 to M2 macrophage polarization in the etiology of idiopathic gastroparesis. We suggest that macrophage polarization fate could lead to the destruction of the interstitial cells of Cajal which effectively leads to abnormal gastric emptying.
