## Supplementary material for "The role of M1 to M2 macrophage polarization in the etiology of idiopathic gastroparesis: GWAS perspective": Table 1

### Sheet: Sheet1
All Randomized Subjects	Total
	(N=201)
Sex, n (%)
Male	40 (19.9)
Age (years)
Mean (SD)	49.1(13.00)
Race, n (%)
White	171 (85.1)
Black or African American	25 (12.4)
American Indian or Alaska Native	1 (0.5)
Asian	1 (0.5)
Disease etiology, n (%)
Idiopathic	103 (51.2)
Diabetic	98 (48.8)
Body Mass Index (kg/m2)
Mean (SD)	30.77 (6.11)
Nausea severity score
Mean (SD)	3.41 (0.67)
Nausea-free days (%)
Mean (SD)	0.82 (2.75)
Gastroparesis Core Symptom Daily Diary
Hours of Nausea
Mean (SD)	5.84 (4.77)
Frequency of Vomiting
Mean (SD)	1.33 (1.75)
Early Satiety
Mean (SD)	3.57 (0.95)
Excessive Fullness
Mean (SD)	3.92 (0.77)
Upper Abdominal Pain
Mean (SD)	3.15 (1.13)
Bloating
Mean (SD)	3.68 (0.96)
Gastroparesis Cardinal Symptom Index Total Score
Mean (SD)	3.54 (0.79)
PAGI-SYM Severity Index Total Score
Mean (SD)	3.27 (0.80)
